# High-throughput metabolome comparison of cutaneous squamous cell carcinoma, basal cell carcinoma, and healthy skin with e-biopsy sampling

**DOI:** 10.1101/2024.03.06.24303646

**Authors:** Leetal Louie, Julia Wise, Ariel Berl, Ofir Shir-az, Vladimir Kravtsov, Zohar Yakhini, Avshalom Shalom, Alexander Golberg, Edward Vitkin

## Abstract

A standard histopathology-slides based diagnostics becomes a serious process bottleneck due to rising incidence rates of cutaneous squamous cell carcinoma (cSCC) and basal cell carcinoma (BCC). Leveraging tissue molecular information for diagnostics can be a beneficial alternative in certain cases. Sampling and processing of a constantly growing number of tumors can be enhanced with faster specimen collection methods together with high-throughput molecular identification approaches. Tumor specimens can be collected with electroporation-based biopsy (e-biopsy), a minimally invasive sampling collection tool with a proven ability, while mass spectrometry can be used for molecular identification.

The aim of this study was (i) to confirm the ability of e-biopsy technique to harvest metabolites, (ii) to obtain high-resolution metabolomic profiles of cSCC, BCC, and healthy skin tissues, and (iii) to perform a comparative analysis of the collected profiles.

Data, collected with e-biopsy coupled with ultra performance liquid chromatography and tandem mass spectrometry (UPLC-MS-MS), expands the current metabolomic profiles reported for cSCC, BCC, and healthy skin. Here we report measurements of 2325 small metabolites identified (301 with high confidence) in 13 tissue samples from 12 patients. Comparative analysis identified 34 significantly (p<0.05) differentially expressed high-confidence metabolites. Generally, we observed a greater number of metabolites with higher expression, in cSCC and in BCC compared to healthy tissues, belonging to the subclass amino acids, peptides, and analogues.
