## Supplementary material for "High-throughput metabolome comparison of cutaneous squamous cell carcinoma, basal cell carcinoma, and healthy skin with e-biopsy sampling": Table S5

### Sheet: Table S5
Table S5. cSCC vs. healthy differentially expressed metabolites.
Column	Metabolite	p-value	corrected p-value	fold change (fc)	log2(fc)	-log10(p)
Amide negative	L-arginine	0.02605	0.650459	0.2738	-1.86881	1.58419
	D-fructose	0.025264	0.650459	5.74921	2.52336	1.5975
Amide positive	Adenosine	0.024144	0.542219	0.421882	-1.24509	1.6172
	Spermidine	0.004673	0.415917	3.53761	1.82277	2.33038
C18 negative	Testosterone sulfate	0.031877	0.499881	0.413391	-1.27442	1.49652
C18 positive	Lidocaine n-oxide	0.001387	0.03884	0.0430285	-4.53856	2.85787
	Norfentanyl	0.014265	0.199704	0.0768829	-3.70119	1.84574
	Dl-leucineamide	0.024068	0.210927	0.210536	-2.24786	1.61857
	8-hydroxyquinoline	0.03004	0.210926	0.282345	-1.82447	1.5223
	Uracil	0.005634	0.094647	2.46224	1.29997	2.2492
	N-phenylacetylglutamine	0.004617	0.094647	2.78702	1.47872	2.33568
	Β-alanine	0.029277	0.210926	2.82953	1.50056	1.53347
	L-proline	0.000399	0.033479	3.34401	1.74158	3.3995
	L-threonine	0.04871	0.257626	3.37321	1.75412	1.31238
	Creatine	0.001315	0.03884	3.65543	1.87004	2.88119
	L-tyrosine	0.032643	0.210926	3.65773	1.87095	1.4862
	2-hydroxycinnamic acid	0.027896	0.210926	3.67008	1.87581	1.55446
	L-glutamine	0.031651	0.210926	3.97125	1.98959	1.49961
	L-phenylalanine	0.03843	0.23058	4.1049	2.03735	1.41533
	L(-)-carnitine	0.023625	0.210926	4.60378	2.20282	1.62662
	Pantothenic acid	0.049112	0.257626	4.78975	2.25995	1.30881
