## Supplementary material for "High-throughput metabolome comparison of cutaneous squamous cell carcinoma, basal cell carcinoma, and healthy skin with e-biopsy sampling": Table S6

### Sheet: Table S6
Table S6. BCC vs. healthy differentially expressed metabolites.
Column	Metabolite	p-value	corrected p-value	fold change (fc)	log2(fc)	-log10(p)
Amide negative	(+/-)13-hode	0.001968	0.147589	0.329534	-1.6015	2.70601
	4-oxoproline	0.024492	0.459225	0.337665	-1.56633	1.61098
	Uracil	0.033857	0.507851	2.20402	1.14014	1.47036
Amide positive	Acetophenone	0.025939	0.640101	0.198909	-2.32982	1.58605
C18 negative	D-tagatose	0.038492	0.628911	0.489604	-1.03031	1.41463
	L-threonic acid	0.00614	0.325423	5.31421	2.40985	2.21183
	Succinate	0.013872	0.3676	5.3825	2.42828	1.85787
	Uric acid	0.047465	0.628911	14.5805	3.86597	1.32363
C18 positive	Norfentanyl	0.00174	0.040288	0.043347	-4.52791	2.75956
	Lidocaine n-oxide	0.000271	0.02273	0.098092	-3.34973	3.56767
	Dl-leucineamide	0.001725	0.040288	0.109573	-3.19003	2.76308
	8-hydroxyquinoline	0.001918	0.040288	0.169419	-2.56133	2.71704
	Betaine	0.008334	0.116675	2.8726	1.52236	2.07915
	L-glutamine	0.007858	0.116675	3.53894	1.82332	2.10467
	Hexanoylcarnitine	0.031245	0.333161	3.96101	1.98587	1.50522
	L-glutamic acid	0.035696	0.333161	7.46105	2.89938	1.44738
