## Supplementary material for "High-throughput metabolome comparison of cutaneous squamous cell carcinoma, basal cell carcinoma, and healthy skin with e-biopsy sampling": Table S7

### Sheet: Table S7
Table S7. cSCC vs. BCC differentially expressed metabolites.
Column	Metabolite	p-value	corrected p-value	fold change (fc)	log2(fc)	-log10(p)
Amide positive	N,n-diethylethanolamine	0.047472	0.648802	13.1528	3.7173	1.32356
C18 negative	Xanthine	0.025749	0.682356	2.40332	1.26503	1.58923
	Dl-arginine	0.004514	0.23924	2.70855	1.43752	2.34544
